# Biomarker Identification in Pancreatic Cancer Through Concordant Differential Expression and Interpretable Machine Learning Analyses

**DOI:** 10.64898/2026.02.13.26346263

**Authors:** Sonia Maciá-Escalante, Rubén López-Aladid, Rebeca Muñoz-Tovar, Manuel López-Herrero, Ana Navarro-Sellés, Leonor Garmendia, Carolina Puerto, Mariana Fossati-Vázquez, Pablo Parente-Muñoz

## Abstract

**Background:** Pancreatic ductal adenocarcinoma is one of the most aggressive and lethal malignancies of the gastrointestinal tract. The poor prognosis is largely attributed to late-stage diagnosis, pronounced tumor heterogeneity, and limited therapeutic efficacy. These challenges underscore the urgent need for the identification of robust molecular biomarkers and novel therapeutic targets.

**Methods:** Gene expression data from a total of 146 pancreatic tissue samples, comprising 72 normal and 74 tumor specimens obtained from the Pan-Cancer Atlas(TCGA) were analyzed. Differential gene expression analysis was conducted using the DESeq2 package, followed by functional enrichment analysis based on GO and KEGG. A classification model was developed using the XGBoost algorithm and evaluated through 500 bootstrapping iterations and 5-fold cross-validation to ensure robustness and generalizability. Model interpretability was assessed using SHAP (SHapley Additive exPlanations) values to identify genes with the highest predictive contribution.

**Results:** A comprehensive transcriptomic analysis revealed significant dysregulation of multiple genes between normal and tumor pancreatic tissues. Genes such as GJB3, S100A2, MSLN, and SLC2A1 were notably overexpressed, whereas DEFA6, APOB, and RBP2 exhibited marked downregulation, indicative of impaired exocrine function and aberrant epithelial reprogramming. The XGBoost classification model achieved an average area under the curve (AUC) of 0.9868 and an overall accuracy of 98.6%. SHAP (SHapley Additive exPlanations) analysis identified GJB3, LINC02086, and TSPAN1 as key predictive features. Six genes were concurrently identified as differentially expressed and highly influential within the model, supporting their potential utility as robust biomarkers for pancreatic tumor characterization.

**Conclusions:** Pancreatic ductal adenocarcinoma is marked by extensive transcriptomic reprogramming. The integration of differential gene expression analysis with interpretable machine learning enabled the identification of a molecular signature with potential diagnostic and therapeutic relevance.
