## Supplemental table 4 for "Biomarker Identification in Pancreatic Cancer Through Concordant Differential Expression and Interpretable Machine Learning Analyses"

Gene	log2FC (tumor vs normal)	FDR (padj)	mean(|SHAP|)	SHAP_Direction	Brief_Biological_Note
GJB3	> +4.0	< 1e-10	430	Up (tumor)	Connexin; strong overexpression and top model impact; cell-cell communication/adhesion
LINC02086	> +3.5	< 1e-10	346	Up (tumor)	lncRNA; differential expression with consistent model impact
S100A2	> +3.5	< 1e-10	90	Up (tumor)	Calcium-binding protein; linked to invasion/inflammation
SCGB1C1	> +3.0	< 1e-5	0.16-0.20	Up (tumor)	Secretoglobin; plausible role in tumor progression
HOXC10	> +2.5	< 1e-4	157	Up (tumor)	Developmental regulator; reactivation in cancer
RAET1L	> +2.5	< 1e-4	88	Up (tumor)	MICA-like ligand; immune interaction/immune evasion
TSPAN1	Not significant or marginal	> 0.05	173	Up (tumor)	Tetraspanin; high model impact despite non-significant DEG
